# High inter-home variation in nontuberculous mycobacteria from household tap waters

**DOI:** 10.64898/2026.09.06.26362288

**Authors:** Matthew J. Gebert, Jennifer E. Liggett, Caihong Vanderburgh, Jordan M. Galletta, Patrick Schwer, Teresa Muldoon, Darren A. Lytle, Sheldon V. Masters, Noah Fierer

## Abstract

Household tap waters harbor diverse microbial communities that can be highly variable in composition. While most microbes found in tap water are of limited clinical significance, nontuberculous mycobacteria (NTM), a group of bacteria commonly detected in household plumbing, pose an increasing threat to public health. Although exposure to tap water has been proposed as an important route of infection for mycobacterial pulmonary disease, it remains unclear how the amounts and types of NTM vary across homes within a given metropolitan area or even within individual homes between cold and hot tap water supplies. To address this knowledge gap, we used culture independent methods, namely 16S rRNA gene sequencing paired with quantitative PCR and mycobacterial-specific marker gene sequencing, to characterize the amounts and types of mycobacteria, including known pathogens, found in the source water, finished water, distribution system, and premise plumbing hot and cold tap waters across 16 homes in the same metropolitan area (Chicago, USA). Clinically relevant mycobacteria (*Mycobacterium avium, M. xenopi, and M. mucogenicum/phocaicum*) were frequently detected in both cold and hot tap waters, but their occurrence varied appreciably between homes receiving water from the same treatment facility. This high degree of variation in the detection of pathogenic NTM was associated with some of the measured water quality parameters, including turbidity levels, with more turbid waters being more likely to harbor pathogenic NTM, but much of the variation across tap water samples remained unexplained. The large amount of variation in the amounts and types of NTM, including those of clinically relevance, observed across households within the same water supply system highlights the need to better understand the ecology of NTM in premise plumbing to guide public health recommendations.
