## Supplementary Table 1 for "High inter-home variation in nontuberculous mycobacteria from household tap waters"

### Sheet: Sheet1
Round	Date	home_ID	Q#	Sample Type	Flush Time (MIN:SEC)	Volume Filtered (L)	Turbidity (NTU)	Free Chlorine (mg/L)	Temp (C)	pH	Total-P (mg/L)	Ortho-P (mg/L)	Lead (µg/L)	Copper (µg/L)	Cadmium (µg/L)	Aluminum (µg/L)	Iron (µg/L)	Manganese (µg/L)	Zinc (µg/L)
0	2024-02-07	Q	677	Cold Stagnant	0:30	2	-	1.38	14.6	7.76	-	-	-	-	-	-	-	-	-
0	2024-02-07	Q	678	Cold Flush	3:30	2	-	1.44	7.5	7.63	-	-	-	-	-	-	-	-	-
0	2024-02-07	Q	679	Hot Stagnant	0:30	2	-	0.02	50.4	7.77	-	-	-	-	-	-	-	-	-
0	2024-02-08	O	682	Cold Stagnant	0:30	2	-	1.21	7.6	7.7	-	-	-	-	-	-	-	-	-
0	2024-02-08	O	683	Cold Flush	3:30	2	-	1.29	5.7	7.62	-	-	-	-	-	-	-	-	-
0	2024-02-08	O	684	Hot Stagnant	0:30	2	-	0.16	49.9	7.91	-	-	-	-	-	-	-	-	-
0	2024-03-14	N	1334	Cold Stagnant	0:30	2	0.25	1.58	13.6	7.97	1.33	0.643	5.95	2.33	<1.00	115	5.72	<1.00	20.4
0	2024-03-14	N	1335	Cold Flush	5:00	2	0.15	1.44	11	7.92	1.34	0.616	2.27	1.96	<1.00	64.9	4.96	<1.00	8.5
0	2024-03-14	N	1336	Hot Stagnant	2:15	2	0.21	0.03	50	7.73	1.2	0.938	2.51	39.2	<1.00	63.4	8.1	<1.00	11.1
0	2024-03-15	P	1340	Cold Stagnant	0:30	2	0.47	1.11	12.7	7.82	1.22	0.592	1.59	<1.00	<1.00	39.2	7.66	<1.00	24.5
0	2024-03-15	P	1341	Cold Flush	5:00	2	0.41	1.05	11.8	7.82	1.19	0.573	<1.00	<1.00	<1.00	39.7	7.01	<1.00	16.3
0	2024-03-15	P	1342	Hot Stagnant	8:21	2	0.86	0.45	53.4	8.27	1.24	0.819	<1.00	13.8	<1.00	47.6	42.6	2.69	48.2
1	2024-04-10	A	1709	Cold Stagnant	0:30	2	0.44	1.19	14	7.7	1.09	0.52	9.52	1.66	<1.00	38.4	6.25	<1.00	9.39
1	2024-04-10	A	1710	Cold Flush	5:00	2	0.2	1.08	11	7.6	1.12	0.502	1.08	<1.00	<1.00	41.5	4.57	<1.00	6.16
1	2024-04-10	A	1711	Hot Stagnant	1:20	2	0.23	0.31	51	7.6	0.605	0.514	1.63	7.72	<1.00	224	18	1.61	18.1
1	2024-04-18	B	1841	Cold Stagnant	0:30	2	0.69	1.19	13.6	8.6	1.22	0.653	3.06	2.45	<1.00	43	8.73	<1.00	14.2
1	2024-04-18	B	1842	Cold Flush	5:00	2	0.43	1.1	11.4	8.1	1.2	0.638	1.61	1.83	<1.00	46.6	6.89	<1.00	9.42
1	2024-04-18	B	1843	Hot Stagnant	2:20	2	0.4	0.01	45	8.2	1.13	0.969	1.24	34.2	<1.00	52.9	34.5	1.64	16.92
1	2024-04-19	C	1847	Cold Stagnant	0:30	2	0.14	1.45	15.4	7.9	1.22	-	2.85	6.73	<1.00	58.2	2.44	<1.00	1.51
1	2024-04-19	C	1848	Cold Flush	5:00	2	0.12	1.31	12	7.9	1.29	-	<1.00	2.81	<1.00	58	1.75	<1.00	<1.00
1	2024-04-19	C	1849	Hot Stagnant	1:30	2	0.09	0.07	59	7.9	1.21	-	1.14	92	<1.00	59.8	2.71	<1.00	1.37
1	2024-04-24	D	1967	Cold Stagnant	0:30	2	0.2	1.33	16.7	8.1	1.24	0.593	16.7	3.62	<1.00	87.9	1.23	<1.00	4.12
1	2024-04-24	D	1968	Cold Flush	5:00	2	0.49	1.34	13.2	7.9	1.27	0.564	4.51	2.8	<1.00	75.5	1.25	<1.00	1.81
1	2024-04-24	D	1969	Hot Stagnant	2:00	2	0.39	0.04	55.5	8.1	1.06	0.931	8.15	61.5	<1.00	72.6	26.7	5.81	6.17
1	2024-04-26	E	1992	Cold Stagnant	0:45	2	0.16	0.83	13	7.77	1.172	0.63	1.45	<1.00	<1.00	52.3	28.6	1.95	14.9
1	2024-04-26	E	1993	Cold Flush	5:20	2	0.18	0.78	12	7.82	1.202	0.631	2.58	<1.00	<1.00	52.5	35.4	2.43	14.8
1	2024-04-26	E	1994	Hot Stagnant	2:40	2	0.16	0.15	55	7.93	1.212	0.782	1.23	11.8	<1.00	58.7	22.6	1.29	7.21
1	2024-05-03	F	2046	Cold Stagnant	0:30	2	0.27	1.16	14	8	1.34	0.698	23	1.19	<1.00	72.8	6.68	<1.00	7.38
1	2024-05-03	F	2047	Cold Flush	5:00	2	0.18	1.26	13	7.9	1.288	0.631	2.81	1.21	<1.00	62.3	6.39	<1.00	4.26
1	2024-05-03	F	2048	Hot Stagnant	1:00	2	0.29	0.18	47	7.8	1.246	0.983	4.56	14.2	<1.00	65.6	40.7	3.72	3.58
1	2024-05-08	I	2139	Cold Stagnant	0:43	2	0.25	1.09	15.6	7.78	1.29	0.6	2.07	7.02	<1.00	56.8	4.53	<1.00	<1.00
1	2024-05-08	I	2140	Cold Flush	5:20	2	0.19	1.07	13.8	7.73	1.284	0.587	<1.00	2.6	<1.00	59.3	4.62	<1.00	<1.00
1	2024-05-08	I	2141	Hot Stagnant	1:52	2	0.12	0.03	60	7.71	1.278	0.974	1.29	62	<1.00	75.6	7.42	1.12	3.35
1	2024-05-09	H	2159	Cold Stagnant	0:30	2	0.29	0.94	16	8.1	1.386	0.617	<1.00	1.51	<1.00	73.2	2.54	<1.00	1.74
1	2024-05-09	H	2160	Cold Flush	5:00	2	0.15	1.18	14	8.1	1.378	0.626	<1.00	<1.00	<1.00	72.7	2.99	<1.00	<1.00
1	2024-05-09	H	2161	Hot Stagnant	2:15	2	0.21	0	52	8.3	1.32	0.826	<1.00	44.9	<1.00	84.1	3.41	<1.00	6.18
1	2024-05-09	J	2163	Cold Stagnant	0:30	2	0.42	1.16	15.6	7.86	1.366	0.626	6.81	5.86	<1.00	61.1	4.1	<1.00	2.66
1	2024-05-09	J	2164	Cold Flush	5:00	2	0.23	1.06	14	7.68	1.356	0.594	1.15	3.84	<1.00	65.6	3.47	<1.00	1.68
1	2024-05-09	J	2165	Hot Stagnant	1:00	2	0.19	0.02	47	7.7	1.306	0.807	2.72	26.9	<1.00	62.8	3.78	1.29	1.35
1	2024-05-10	K	2218	Cold Stagnant	0:45	2	0.17	1	15.9	7.9	1.342	0.641	1.39	<1.00	<1.00	58.4	8.94	<1.00	37.7
1	2024-05-10	K	2219	Cold Flush	5:10	2	0.16	1.1	14.7	7.9	1.324	0.638	<1.00	<1.00	<1.00	59.9	8.87	<1.00	22.8
1	2024-05-10	K	2220	Hot Stagnant	1:00	2	0.23	0.04	56	8	1.272	0.998	1.94	<1.00	<1.00	89.8	17.7	1.29	42.7
1	2024-05-16	L	2339	Cold Stagnant	0:45	2	0.2	1.12	15	8	1.18	0.604	1.89	2.49	<1.00	72.1	5	<1.00	5.13
1	2024-05-16	L	2340	Cold Flush	5:36	2	0.21	1.09	15.2	7.9	1.22	0.606	<1.00	<1.00	<1.00	63.4	5	<1.00	3.11
1	2024-05-16	L	2341	Hot Stagnant	1:49	2	0.31	0.02	64.7	7.9	0.712	0.582	<1.00	27.2	<1.00	351	7.04	1.86	6.81
1	2024-05-17	M	2344	Cold Stagnant	0:40	2	0.16	1.17	16	7.9	1.17	0.579	25.1	4.45	<1.00	67.9	6.3	<1.00	1.4
1	2024-05-17	M	2345	Cold Flush	5:10	2	0.24	1.13	16.1	7.8	1.13	0.523	3.51	1.83	<1.00	66.4	7.3	<1.00	1.31
1	2024-05-17	M	2346	Hot Stagnant	1:42	2	0.49	0	57	8	1.214	0.983	6.96	28.9	<1.00	110	14.7	<1.00	6.18
1	2024-05-29	O_1	2521	Cold Stagnant	0:42	2	1.77	1.21	16.5	8.2	1.23	0.604	<1.00	<1.00	<1.00	93.6	4.46	<1.00	14.73
1	2024-05-29	O_1	2522	Cold Flush	5:15	2	1.24	1.21	16.1	7.9	1.17	0.604	<1.00	<1.00	<1.00	78	3.7	<1.00	10.62
1	2024-05-29	O_1	2523	Hot Stagnant	3:14	2	1.04	0.35	55	8	1.15	0.789	<1.00	27.3	<1.00	82.5	2.91	<1.00	28
1	2024-06-04	N_1	2668	Cold Stagnant	0:30	2	0.49	1.33	17	7.7	1.36	0.655	8.02	1.34	<1.00	104	6.9	<1.00	14.9
1	2024-06-04	N_1	2669	Cold Flush	5:00	2	0.25	1.24	17.2	7.7	1.14	0.9	3.1	34.7	<1.00	98.7	11.2	1.61	10.5
1	2024-06-04	N_1	2670	Hot Stagnant	3:00	2	0.17	0.06	55	7.8	1.21	0.622	2.46	<1.00	<1.00	88	3.17	<1.00	8.3
1	2024-06-04	Q_1	2665	Cold Stagnant	0:30	2	0.19	1.23	15.4	8.3	1.2	0.621	2.46	<1.00	<1.00	88	41.5	<1.00	8.42
1	2024-06-04	Q_1	2666	Cold Flush	5:00	2	0.19	1.27	15.4	7.8	1.32	0.602	1.88	<1.00	<1.00	88.1	4.42	<1.00	5.38
1	2024-06-04	Q_1	2667	Hot Stagnant	1:50	2	0.19	0.08	51	7.9	1.17	0.876	1.1	10.5	<1.00	95.4	16.4	<1.00	30.3
1	2024-06-05	P_1	2678	Cold Stagnant	0:30	2	0.64	1.11	19.1	7.7	1.01	0.54	1.31	<1.00	<1.00	79	11.3	<1.00	29.4
1	2024-06-05	P_1	2679	Cold Flush	5:00	2	0.55	1.02	18.4	7.5	0.981	0.529	<1.00	<1.00	<1.00	79.3	9.39	<1.00	17.6
1	2024-06-05	P_1	2680	Hot Stagnant	4:00	2	3.58	0.17	54.3	7.6	0.993	0.716	<1.00	11.7	<1.00	84.5	58.2	3.03	43.8
2	2024-07-10	C_1	3111	Cold Stagnant	0:45	2	0.31	1.44	21	8.1	1.22	0.602	<1.00	4.42	<1.00	119	2.88	<1.00	1.04
2	2024-07-10	C_1	3112	Cold Flush	5:08	2	0.31	1.37	19.5	7.8	1.25	0.602	1.39	2.75	<1.00	108	2.52	<1.00	<1.00
2	2024-07-10	C_1	3113	Hot Stagnant	2:00	2	0.19	0	59.8	7.9	1.22	0.927	3.01	69.7	<1.00	105	2.63	<1.00	1.22
2	2024-07-11	F_1	3136	Cold Stagnant	0:40	2	0.11	1.05	19.9	7.68	1.28	0.696	16.1	1.73	<1.00	87.6	6.68	<1.00	9.21
2	2024-07-11	F_1	3137	Cold Flush	5:30	2	0.27	1.33	19.4	7.7	1.3	0.603	3.87	1.16	<1.00	86.5	6.64	<1.00	5.55
2	2024-07-11	F_1	3138	Hot Stagnant	3:00	2	0.21	0.01	48.5	8.05	1.2	0.7	11.6	9.54	<1.00	99.8	14.4	2	31.1
2	2024-07-17	D_1	3742	Cold Stagnant	0:37	2	0.36	1.57	18.4	7.6	1.22	0.59	10.5	2.69	<1.00	107	1.05	<1.00	2.13
2	2024-07-17	D_1	3743	Cold Flush	5:16	2	0.48	1.32	19	7.9	1.21	0.586	4.31	2.27	<1.00	115	1.83	<1.00	1.11
2	2024-07-17	D_1	3744	Hot Stagnant	2:30	2	0.35	0.39	57.2	8	1.05	0.844	7.91	49.1	<1.00	112	17.2	6.77	4.34
2	2024-07-18	I_1	3793	Cold Stagnant	0:30	2	0.15	0.96	20	7.95	1.2	0.646	5.02	5.73	<1.00	91	3.73	<1.00	<1.00
2	2024-07-18	I_1	3794	Cold Flush	5:00	2	0.14	1.02	20	7.83	1.17	0.629	1.46	3.46	<1.00	96.1	3.19	<1.00	<1.00
2	2024-07-18	I_1	3795	Hot Stagnant	2:00	2	0.2	0.05	59	7.92	1.17	0.942	<1.00	52.7	<1.00	111	6.31	<1.00	3.1
2	2024-07-18	B_1	3787	Cold Stagnant	0:30	2	0.26	1.1	21	8	1.14	0.702	3.38	3.89	<1.00	82.4	7.95	<1.00	11
2	2024-07-18	B_1	3788	Cold Flush	5:00	2	0.29	1.16	20	7.9	1.09	0.656	2.6	2.75	<1.00	236	10.4	<1.00	16.4
2	2024-07-18	B_1	3789	Hot Stagnant	2:10	2	0.44	0.37	48	7.7	1.17	0.847	2.19	30.5	<1.00	109	35.2	1.64	13.9
2	2024-07-19	E_1	3803	Cold Stagnant	0:40	2	0.23	0.99	22.7	7.83	1.27	0.756	6.08	2.09	<1.00	83.6	14.7	<1.00	30.6
2	2024-07-19	E_1	3804	Cold Flush	5:20	2	0.16	1.02	20.8	7.85	1.21	0.663	2.47	1.57	<1.00	96.7	9.99	<1.00	12.1
2	2024-07-19	E_1	3805	Hot Stagnant	2:40	2	0.29	0.09	49.8	8.19	1.07	0.877	<1.00	14.6	<1.00	102	18.6	3.27	12.1
2	2024-07-19	O_2	3809	Cold Stagnant	0:45	2	0.22	1.11	20	8.1	1.29	0.62	1.71	<1.00	<1.00	108	4.34	<1.00	13.2
2	2024-07-19	O_2	3810	Cold Flush	5:10	2	0.17	1.15	19.8	8	1.31	0.618	<1.00	<1.00	<1.00	112	4.14	<1.00	9.55
2	2024-07-19	O_2	3811	Hot Stagnant	3:20	2	0.27	0.05	53.6	8.3	1.24	0.873	<1.00	19.8	<1.00	116	39.7	1.15	25.4
2	2024-07-25	A_1	3880	Cold Stagnant	0:30	2	0.37	1.08	23	7.8	1.164	0.428	12.2	1.76	<1.00	144	4.16	<1.00	5.13
2	2024-07-25	A_1	3881	Cold Flush	5:00	2	0.33	1.14	23	7.8	1.16	0.544	5.87	1.14	<1.00	154	4.06	<1.00	3.96
2	2024-07-25	A_1	3882	Hot Stagnant	1:20	2	0.49	0.01	59	7.6	1.07	0.548	2.23	7.18	<1.00	308	14.6	2.3	12.3
2	2024-07-26	K_1	3889	Cold Stagnant	0:30	2	0.19	0.98	22.6	7.7	1.29	0.679	4.05	<1.00	<1.00	112	17.8	1.15	46.4
2	2024-07-26	K_1	3890	Cold Flush	5:00	2	0.2	1.05	22	7.7	1.27	0.658	2.71	<1.00	<1.00	124	13.8	<1.00	22.3
2	2024-07-26	K_1	3891	Hot Stagnant	5:30	2	0.49	0.05	56	7.7	1.15	0.909	1.73	<1.00	<1.00	136	22	1.84	35.6
2	2024-07-31	J_1	3911	Cold Stagnant	0:30	2	0.17	0.8	23	7.9	1.18	0.63	7.39	3.14	<1.00	160	3.69	<1.00	3.59
2	2024-07-31	J_1	3912	Cold Flush	5:00	2	0.36	0.7	23.1	7.9	1.21	0.622	2.83	<1.00	<1.00	131	2.95	<1.00	<1.00
2	2024-07-31	J_1	3913	Hot Stagnant	1:15	2	0.13	0.16	47.7	7.9	1.22	0.714	3.97	15.8	<1.00	126	2.63	<1.00	<1.00
2	2024-08-08	L_1	3996	Cold Stagnant	0:43	2	0.28	1	21.6	7.82	1.27	-	1.38	<1.00	<1.00	129	5.76	<1.00	4.15
2	2024-08-08	L_1	3997	Cold Flush	5:12	2	0.19	1.01	21.5	7.8	1.24	-	2.59	<1.00	<1.00	132	5.05	<1.00	2.51
2	2024-08-08	L_1	3998	Hot Stagnant	2:52	2	0.16	0	53.8	7.93	0.796	-	<1.00	21.4	<1.00	248	4.66	1.19	5.35
2	2024-08-16	N_2	4104	Cold Stagnant	0:45	2	0.22	1.15	22	7.9	1.25	0.652	8.1	1.86	<1.00	133	3.05	<1.00	7.71
2	2024-08-16	N_2	4105	Cold Flush	5:15	2	0.17	1.24	22.7	7.9	1.27	0.626	3.54	1.27	<1.00	156	2.32	<1.00	5.33
2	2024-08-16	N_2	4106	Hot Stagnant	4:00	2	0.3	0.05	58	7.9	1.15	0.856	2.14	29.4	<1.00	172	8.22	<1.00	6.38
2	2024-08-22	Q_2	4126	Cold Stagnant	0:30	2	0.24	1.29	20.6	7.97	1.2	0.602	1.82	<1.00	<1.00	145	3.64	<1.00	5.34
2	2024-08-22	Q_2	4127	Cold Flush	5:00	2	0.22	1.29	22	7.68	1.18	0.595	<1.00	<1.00	<1.00	136	3.08	<1.00	3.54
2	2024-08-22	Q_2	4128	Hot Stagnant	2:32	2	0.25	0.16	50	7.56	1.18	0.8	<1.00	10.3	<1.00	149	11.4	<1.00	24.9
2	2024-08-30	P_2	4243	Cold Stagnant	0:35	2	0.31	0.83	23	7.8	-	0.64	<1.00	8.82	<1.00	150	10.9	<1.00	24.3
2	2024-08-30	P_2	4244	Cold Flush	5:00	2	0.32	1.09	22	7.8	-	0.617	<1.00	8.44	<1.00	148	18.7	<1.00	15.4
2	2024-08-30	P_2	4245	Hot Stagnant	8:00	2	0.93	0.11	53	7.8	-	0.749	<1.00	13.7	<1.00	156	52	1.97	27
2	2024-09-06	H_1	4308	Cold Stagnant	0:30	2	0.82	0.99	22.4	7.9	1.27	0.691	<1.00	1.54	<1.00	167	3.17	<1.00	1.34
2	2024-09-06	H_1	4309	Cold Flush	5:00	2	0.33	1.06	22.6	7.7	1.22	0.664	<1.00	1.25	<1.00	171	3.02	<1.00	<1.00
2	2024-09-06	H_1	4310	Hot Stagnant	1:30	2	1.2	0.03	47.4	8	1.16	0.843	<1.00	38.7	<1.00	168	3.05	<1.00	<1.00
2	2024-09-13	M_1	4460	Cold Stagnant	0:42	2	0.21	1.07	22.8	8.1	1.05	0.512	5.64	1.5	<1.00	145	9.34	<1.00	<1.00
2	2024-09-13	M_1	4461	Cold Flush	5:11	2	0.23	0.98	22.8	8	1.124	0.511	4.7	<1.00	<1.00	148	8.89	<1.00	<1.00
2	2024-09-13	M_1	4462	Hot Stagnant	1:10	2	0.48	0	57.4	8	1.006	0.766	10.9	25.5	<1.00	143	13.8	1.05	4.49
	Date		Q#	Source	Volume Filtered (L)	Turbidity (NTU)	Free Chlorine (mg/L)	Temp (C)	pH			Lead (µg/L)	Copper (µg/L)	Cadmium (µg/L)	Aluminum (µg/L)	Iron (µg/L)	Manganese (µg/L)	Zinc (µg/L)
	2024-09-09		4362	Intake	1	2.81		22.2	8.7			<1.00	<1.00	<1.00	31.9	25	1.28	1.48
	2024-09-09		4363	Intake	0.85	4.72		22.4	8.3			<1.00	1.22	<1.00	45.4	51	1.91	2.41
	2024-09-09		4364	Outlet	2	0.68	1.49	22.4	7.6	1.19	0.56	<1.00	<1.00	<1.00	189	1.17	<1.00	<1.00
	2024-09-12		4433	Intake	1.7	1.1		22.1	8.6
	2024-09-12		4434	Intake	1.2	1.6		22.3	8.4
	2024-09-12		4435	Outlet	1.2	0.09	1.62	22.1	7.6	1.25	0.58
	2024-09-16		4471	Intake	1.6	1.41		23	8.6
	2024-09-16		4472	Intake	1.2	1.87		23.4	8.4
	2024-09-16		4473	Outlet	2	0.22	1.35	22.8	7.6	1.26	0.59
	2024-09-19		4504	Intake	2	0.38		19.9	8.6
	2024-09-19		4505	Intake	1.5	0.728		22.08	8.4
	2024-09-19		4506	Outlet	2	0.07	1.66	21.5	7.7	1.19	0.55
	2024-09-23		4525	Intake	1.3	2.56		22.5	8.5
	2024-09-23		4526	Intake	1.15	5.15		22.2	8.5
	2024-09-23		4527	Outlet	2	0.081	1.68	22.2	7.7	1.11	0.55
	2024-09-09		4368	Intake	0.8	2.99		22	8.4			<1.00	2.42	<1.00	36.4	30.1	1.32	<1.00
	2024-09-09		4369	Intake	0.75	3.28		22.8	8.3			<1.00	<1.00	<1.00	45.7	47.5	1.65	1.19
	2024-09-09		4370	Outlet	1.5	0.18	1.53	22.4	7.6	1.1	0.51	<1.00	<1.00	<1.00	181	1.8	<1.00	<1.00
	2024-09-12		4455	Intake	1.2	2.07		22.6	8.6
	2024-09-12		4456	Intake	1.2	1.56		24	8.4
	2024-09-12		4457	Outlet	1.6	0.86	1.17	22.6	7.5	1.07	0.49
	2024-09-16		4474	Intake	1.3	1.24		22.6	8.6
	2024-09-16		4475	Intake	1.2	1.85		24.1	8.5
	2024-09-16		4476	Outlet	1.6	0.41	1.29	23.1	7.7	1.15	0.55
	2024-09-19		4510	Intake	1.2	1.42		22.7	8.5
	2024-09-19		4511	Intake	1.4	1.51		23.8	8.4
	2024-09-19		4512	Outlet	1.6	0.69	1.34	23	7.8	1.14	0.53
	2024-09-23		4530	Intake	1.4	3.5		22.1	8.6
	2024-09-23		4531	Intake	1.2	2.01		23.7	8.3
	2024-09-23		4532	Outlet	2	0.61	1.54	22.8	-	1.19	0.61
	2024-09-09		4534	Blank	2
