## Supplementary Table 2 for "High inter-home variation in nontuberculous mycobacteria from household tap waters"

### Sheet: Sheet1
Cluster_ID	Water_Source	N	Env_Variable	Kendall_Tau	p_value	Significance
M. xenopi (Cluster 19)	Cold Stagnant	N = 29	Turbidity_NTU	-0.02506	0.9	ns
			Free_Chlorine_mg.L	-0.1633	0.2	ns
			Temp_C	0.0201	0.9	ns
			pH	-0.1667	0.2	ns
			P.total.mg.L	-0.1624	0.2	ns
			P.ortho.mg.L	-0.00751	1	ns
			Aluminum_ng.L	-0.09239	0.5	ns
	Cold Flush	N = 26	Turbidity_NTU	-0.09779	0.5	ns
			Free_Chlorine_mg.L	-0.278	0.05	*
			Temp_C	-0.1101	0.4	ns
			pH	-0.1945	0.2	ns
			P.total.mg.L	-0.1984	0.2	ns
			P.ortho.mg.L	-0.01572	0.9	ns
			Aluminum_ng.L	-0.2094	0.1	ns
	Hot Stagnant	N = 27	Turbidity_NTU	-0.07134	0.6	ns
			Free_Chlorine_mg.L	-0.09338	0.5	ns
			Temp_C	0.02675	0.8	ns
			pH	-0.0938	0.5	ns
			P.total.mg.L	0.005962	1	ns
			P.ortho.mg.L	-0.03826	0.8	ns
			Aluminum_ng.L	0.2737	0.05	*
M. avium complex (Cluster 6)	Cold Stagnant	N = 29	Turbidity_NTU	0.2681	0.07	ns
			Free_Chlorine_mg.L	0.1837	0.2	ns
			Temp_C	-0.2177	0.1	ns
			pH	0.02431	0.9	ns
			P.total.mg.L	-0.2096	0.2	ns
			P.ortho.mg.L	-0.2034	0.2	ns
			Aluminum_ng.L	-0.2705	0.07	ns
	Cold Flush	N = 26	Turbidity_NTU	0.2891	0.07	ns
			Free_Chlorine_mg.L	0.01448	0.9	ns
			Temp_C	-0.2834	0.08	ns
			pH	-0.09066	0.6	ns
			P.total.mg.L	-0.05292	0.7	ns
			P.ortho.mg.L	-0.2018	0.2	ns
			Aluminum_ng.L	-0.3581	0.02	*
	Hot Stagnant	N = 27	Turbidity_NTU	0.3327	0.02	*
			Free_Chlorine_mg.L	0.04135	0.8	ns
			Temp_C	-0.0565	0.7	ns
			pH	0.1023	0.5	ns
			P.total.mg.L	0.01574	0.9	ns
			P.ortho.mg.L	0.1709	0.2	ns
			Aluminum_ng.L	0.003108	1	ns
M. mucogenicum/phocaicum (Cluster 46)	Cold Stagnant	N = 29	Turbidity_NTU	0.1239	0.4	ns
			Free_Chlorine_mg.L	0.0207	0.9	ns
			Temp_C	0.05026	0.7	ns
			pH	0.03319	0.8	ns
			P.total.mg.L	0.05973	0.7	ns
			P.ortho.mg.L	-0.02651	0.9	ns
			Aluminum_ng.L	0.2027	0.2	ns
	Cold Flush	N = 26	Turbidity_NTU	-0.06648	0.7	ns
			Free_Chlorine_mg.L	0.01567	0.9	ns
			Temp_C	0.1169	0.4	ns
			pH	-0.04905	0.8	ns
			P.total.mg.L	0.05857	0.7	ns
			P.ortho.mg.L	0.2222	0.1	ns
			Aluminum_ng.L	0.1046	0.5	ns
	Hot Stagnant	N = 27	Turbidity_NTU	0.06683	0.6	ns
			Free_Chlorine_mg.L	-0.2493	0.08	ns
			Temp_C	-0.1094	0.4	ns
			pH	0.07112	0.6	ns
			P.total.mg.L	-0.05179	0.7	ns
			P.ortho.mg.L	-0.2195	0.1	ns
			Aluminum_ng.L	0.2256	0.1	ns
